# Proteomic analysis of human serum Extracellular Vesicles reveals early diagnostic markers for Amyotrophic Lateral Sclerosis

**DOI:** 10.1101/2023.07.26.23292854

**Authors:** Natasha Vassileff, Pascal Leblanc, Emilien Bernard, Anthony Fourier, Isabelle Quadrio, Rohan G. T. Lowe, Jereme G. Spiers, Andrew F. Hill, Lesley Cheng

## Abstract

Amyotrophic Lateral Sclerosis (ALS) is a neurodegenerative disease characterized by the deposition of misfolded proteins leading to the death of motor neurons. Several ALS-associated proteins, including TAR DNA-binding protein 43 (TDP-43) and Superoxide dismutase-1 (SOD-1), have been linked to small extracellular vesicles (EVs). However, the role of these EVs and their cargo in ALS patients, prior to treatment intervention, has not been investigated. This study aims to identify the earliest protein changes facilitated by EVs in ALS by examining the serum of recently diagnosed ALS patients. EVs were isolated from the serum of ALS (n = 25) and healthy control (HC, n = 9) patients before undergoing proteomics analysis. This resulted in the identification of a panel of 9 significantly up-regulated proteins and included haptoglobin and hemoglobin subunits, complement, and afamin, which are involved in pathways including heme homeostasis and autophagy. The identification of haptoglobin in ALS serum EVs suggests it has potential as an early diagnostic biomarker whilst activation of autophagy pathways suggests early recruitment of clearance pathways in ALS. This study uncovers the processes and proteins facilitated through small EVs in the initial stages of ALS. Proteomics data are available via ProteomeXchange with identifier PXD036652.

**Statement of significance of the study:** The role of small EVs, which are involved in cell-to-cell communication, and their cargo in the initiation of ALS has not been investigated. This study is the first to identify the earliest protein changes occurring in ALS through small EV facilitation. This study examined serum from newly diagnosed ALS patients, prior to treatment intervention. Therefore, the EVs, isolated from ALS and healthy control patients, captured novel ALS associated changes without confoundment from medication, which could mask early changes. A panel of 9 statistically up-regulated proteins was identified after mass spectrometry analysis. These included: haptoglobin and hemoglobin subunits, complement, and afamin. The identification of up-regulated levels of these proteins in the ALS serum EVs suggests they have potential as diagnostic biomarkers whilst identifying pathways including chaperone mediated autophagy (CMA) and microautophagy suggests early recruitment of clearance pathways in ALS. Therefore, this study uncovered the proteins being facilitated through small EVs in the initial stages of ALS.
