## Supplementary Table S1 for "Proteomic analysis of human serum Extracellular Vesicles reveals early diagnostic markers for Amyotrophic Lateral Sclerosis"

### Sheet: Dataset(set 2)
Name of dataset: set 2
No. of identified items: 9 of 9
No. of unidentified items: 0
ID type: GeneSymbol
Number of mapped gene: 9
Is dataset quantitative :NO
Mapped items:
Dataset item (Gene symbol )		Entrez ID	Gene symbol	Description	Alternate names	Chromosome	Map location
HBB		3043	HBB	hemoglobin, beta	CD113t-C|beta-globin	11	11p15.5
HBG2		3048	HBG2	hemoglobin, gamma G	HBG-T1|TNCY	11	11p15.5
HBA2		3040	HBA2	hemoglobin, alpha 2	HBA-T2|HBH	16	16p13.3
HBG1		3047	HBG1	hemoglobin, gamma A	HBG-T2|HBGA|HBGR|HSGGL1|PRO2979	11	11p15.5
HBE1		3046	HBE1	hemoglobin, epsilon 1	HBE	11	11p15.5
HP		3240	HP	haptoglobin	BP|HP2ALPHA2|HPA1S	16	16q22.2
APOC2		344	APOC2	apolipoprotein C-II	APO-CII|APOC-II	19	19q13.2
AFM		173	AFM	afamin	ALB2|ALBA|ALF	4	4q13.3
C8B		732	C8B	complement component 8, beta polypeptide	C82	1	1p32.2

### Sheet: Cellular component
Analysis: Cellular component
Dataset name: set 2
Number of genes in the dataset: 9
Number of genes in the dataset (which are available in Cellular component database) :9
Number of genes in background: 14553
Is analysis quantitative: No
						Corrected p-values
Cellular component	No. of genes in the dataset	No. of genes in the background dataset	Percentage of genes	Fold enrichment	P-value (Hypergeometric test)	Bonferroni method	BH method	Q-value (Storey-Tibshirani method)	genes mapped (from input data set)
Nucleus	2	5847	22.2222	0.555252	0.930934	1	1	1	HBB; HBE1;
Cytosolic small ribosomal subunit	1	36	11.1111	45.3029	0.0220504	1	1	1	HBA2;
Cytoplasm	5	5684	55.5556	1.42368	0.247118	1	1	1	HBB; HBA2; HBG1; HBE1; HP;
Exosomes	3	2043	33.3333	2.37971	0.120867	1	1	1	HBB; HBA2; HP;
Lysosome	5	1620	55.5556	4.99514	0.00145524	1	0.380302	1	HBB; HBG2; HBA2; HP; C8B;
Very-low-density lipoprotein particle	1	14	11.1111	116.442	0.00862713	1	0.751519	1	APOC2;
Extracellular	7	1825	77.7778	6.20413	1.37912e-05	0.0108123	0.00540617	0.0368066	HBB; HBG2; HBG1; HP; APOC2; AFM; C8B;
Extracellular region	3	442	33.3333	10.9992	0.00203896	1	0.387559	1	HP; APOC2; C8B;
Membrane	1	350	11.1111	4.66089	0.196804	1	1	1	C8B;
Extracellular space	1	404	11.1111	4.03792	0.223881	1	1	1	APOC2;
Low-density lipoprotein particle	1	6	11.1111	271.441	0.00370548	1	0.483916	1	APOC2;
Spherical high-density lipoprotein particle	1	8	11.1111	203.665	0.00493792	1	0.483916	1	APOC2;
Chylomicron	1	8	11.1111	203.665	0.00493792	1	0.483916	1	APOC2;
Intermediate-density lipoprotein particle	1	4	11.1111	406.823	0.00247168	1	0.387559	1	APOC2;
Hemoglobin complex	3	10	33.3333	485.691	1.95841e-08	1.53539e-05	1.53539e-05	0.000104533	HBB; HBA2; HBE1;

### Sheet: Molecular function
Analysis: Molecular function
Dataset name: set 2
Number of genes in the dataset: 9
Number of genes in the dataset (which are available in Molecular function database) :9
Number of genes in background: 18125
Is analysis quantitative: No
						Corrected p-values
Molecular function	No. of genes in the dataset	No. of genes in the background dataset	Percentage of genes	Fold enrichment	P-value (Hypergeometric test)	Bonferroni method	BH method	Q-value (Storey-Tibshirani method)	genes mapped (from input data set)
Transporter activity	7	576	77.7778	24.4817	1.07579e-09	2.40976e-07	2.40976e-07	1.64777e-06	HBB; HBG2; HBA2; HBG1; HBE1; HP; APOC2;
Structural molecule activity	1	269	11.1111	7.55277	0.125938	1	1	1	AFM;
Complement activity	1	28	11.1111	72.5374	0.0138209	1	1	1	C8B;

### Sheet: Biological process
Analysis: Biological process
Dataset name: set 2
Number of genes in the dataset: 9
Number of genes in the dataset (which are available in Biological process database) :9
Number of genes in background: 18124
Is analysis quantitative: No
						Corrected p-values
Biological process	No. of genes in the dataset	No. of genes in the background dataset	Percentage of genes	Fold enrichment	P-value (Hypergeometric test)	Bonferroni method	BH method	Q-value (Storey-Tibshirani method)	genes mapped (from input data set)
Metabolism	1	1683	11.1111	1.20716	0.584109	1	1	1	APOC2;
Energy pathways	1	1633	11.1111	1.24412	0.572584	1	1	1	APOC2;
Cell growth and/or maintenance	1	1125	11.1111	1.8059	0.438349	1	1	1	AFM;
Transport	5	1215	55.5556	8.29445	0.000134718	0.0239799	0.0239799	0.160639	HBB; HBG2; HBA2; HBG1; HBE1;
Immune response	2	576	22.2222	7.01933	0.0313006	1	1	1	HP; C8B;

### Sheet: Biological pathway
Analysis: Biological pathway
Dataset name: set 2
Number of genes in the dataset: 9
Number of genes in the dataset (which are available in Biological pathway database) :6
Number of genes in background: 6290
Is analysis quantitative: No
						Corrected p-values
Biological pathway	No. of genes in the dataset	No. of genes in the background dataset	Percentage of genes	Fold enrichment	P-value (Hypergeometric test)	Bonferroni method	BH method	Q-value (Storey-Tibshirani method)	genes mapped (from input data set)
Hemostasis	4	375	66.6667	11.1912	0.000169468	0.282673	0.141336	0.94499	HBB; HBG2; HBG1; HBE1;
Factors involved in megakaryocyte development and platelet production	4	119	66.6667	35.2645	1.77489e-06	0.00296052	0.00296052	0.0197944	HBB; HBG2; HBG1; HBE1;
Immune System	1	522	16.6667	2.02497	0.405497	1	1	1	C8B;
Lipoprotein metabolism	1	27	16.6667	39.1357	0.0254904	1	1	1	APOC2;
HDL-mediated lipid transport	1	15	16.6667	70.4235	0.014229	1	1	1	APOC2;
Chylomicron-mediated lipid transport	1	16	16.6667	66.0248	0.0151716	1	1	1	APOC2;
Lipid digestion, mobilization, and transport	1	46	16.6667	22.9745	0.0431015	1	1	1	APOC2;
Metabolism of lipids and lipoproteins	1	257	16.6667	4.1129	0.221512	1	1	1	APOC2;
Innate Immune System	1	183	16.6667	5.77595	0.162408	1	1	1	C8B;
Complement cascade	1	22	16.6667	48.0262	0.0208112	1	1	1	C8B;
Terminal pathway of complement	1	7	16.6667	150.793	0.00666136	1	1	1	C8B;
Syndecan-1-mediated signaling events	1	1297	16.6667	0.814995	0.749968	1	1	1	HBG2;
Regulation of CDC42 activity	1	768	16.6667	1.37636	0.542353	1	1	1	HBG2;
Glypican pathway	1	1335	16.6667	0.791797	0.761176	1	1	1	HBG2;
GMCSF-mediated signaling events	1	1289	16.6667	0.820053	0.747553	1	1	1	HBG2;
Insulin Pathway	1	1285	16.6667	0.822606	0.746339	1	1	1	HBG2;
Nectin adhesion pathway	1	1292	16.6667	0.818149	0.748461	1	1	1	HBG2;
TRAIL signaling pathway	1	1325	16.6667	0.797773	0.758267	1	1	1	HBG2;
IGF1 pathway	1	1288	16.6667	0.82069	0.74725	1	1	1	HBG2;
ATF-2 transcription factor network	1	59	16.6667	17.9132	0.0549978	1	1	1	HBG2;
CDC42 signaling events	1	755	16.6667	1.40006	0.535848	1	1	1	HBG2;
Signaling events mediated by Hepatocyte Growth Factor Receptor (c-Met)	1	1290	16.6667	0.819417	0.747856	1	1	1	HBG2;
Glypican 1 network	1	1296	16.6667	0.815624	0.749667	1	1	1	HBG2;
PDGF receptor signaling network	1	1290	16.6667	0.819417	0.747856	1	1	1	HBG2;
Integrin family cell surface interactions	1	1375	16.6667	0.768763	0.772518	1	1	1	HBG2;
Internalization of ErbB1	1	1285	16.6667	0.822606	0.746339	1	1	1	HBG2;
Signaling events mediated by VEGFR1 and VEGFR2	1	1293	16.6667	0.817516	0.748763	1	1	1	HBG2;
Beta1 integrin cell surface interactions	1	1348	16.6667	0.784161	0.764912	1	1	1	HBG2;
Urokinase-type plasminogen activator (uPA) and uPAR-mediated signaling	1	1285	16.6667	0.822606	0.746339	1	1	1	HBG2;
IFN-gamma pathway	1	1293	16.6667	0.817516	0.748763	1	1	1	HBG2;
Regulation of RAC1 activity	1	205	16.6667	5.15612	0.180357	1	1	1	HBG2;
PAR1-mediated thrombin signaling events	1	1296	16.6667	0.815624	0.749667	1	1	1	HBG2;
PDGFR-beta signaling pathway	1	1285	16.6667	0.822606	0.746339	1	1	1	HBG2;
Integrin-linked kinase signaling	1	654	16.6667	1.61627	0.482629	1	1	1	HBG2;
EGF receptor (ErbB1) signaling pathway	1	1285	16.6667	0.822606	0.746339	1	1	1	HBG2;
Thrombin/protease-activated receptor (PAR) pathway	1	1297	16.6667	0.814995	0.749968	1	1	1	HBG2;
Class I PI3K signaling events	1	1285	16.6667	0.822606	0.746339	1	1	1	HBG2;
Arf6 signaling events	1	1285	16.6667	0.822606	0.746339	1	1	1	HBG2;
Plasma membrane estrogen receptor signaling	1	1298	16.6667	0.814367	0.750268	1	1	1	HBG2;
IL3-mediated signaling events	1	1292	16.6667	0.818149	0.748461	1	1	1	HBG2;
AP-1 transcription factor network	1	621	16.6667	1.70216	0.464177	1	1	1	HBG2;
mTOR signaling pathway	1	1285	16.6667	0.822606	0.746339	1	1	1	HBG2;
RAC1 signaling pathway	1	205	16.6667	5.15612	0.180357	1	1	1	HBG2;
ErbB receptor signaling network	1	1308	16.6667	0.808141	0.753256	1	1	1	HBG2;
Signaling events mediated by focal adhesion kinase	1	1285	16.6667	0.822606	0.746339	1	1	1	HBG2;
VEGF and VEGFR signaling network	1	1301	16.6667	0.812489	0.751168	1	1	1	HBG2;
Alpha9 beta1 integrin signaling events	1	1302	16.6667	0.811865	0.751467	1	1	1	HBG2;
Arf6 downstream pathway	1	1285	16.6667	0.822606	0.746339	1	1	1	HBG2;
S1P1 pathway	1	1285	16.6667	0.822606	0.746339	1	1	1	HBG2;
ErbB1 downstream signaling	1	1285	16.6667	0.822606	0.746339	1	1	1	HBG2;
EGFR-dependent Endothelin signaling events	1	1286	16.6667	0.821966	0.746643	1	1	1	HBG2;
Arf6 trafficking events	1	1285	16.6667	0.822606	0.746339	1	1	1	HBG2;
Endothelins	1	1304	16.6667	0.81062	0.752064	1	1	1	HBG2;
IL5-mediated signaling events	1	1289	16.6667	0.820053	0.747553	1	1	1	HBG2;
Sphingosine 1-phosphate (S1P) pathway	1	1308	16.6667	0.808141	0.753256	1	1	1	HBG2;
Proteoglycan syndecan-mediated signaling events	1	1342	16.6667	0.787667	0.763194	1	1	1	HBG2;
RhoA signaling pathway	1	205	16.6667	5.15612	0.180357	1	1	1	HBG2;
Class I PI3K signaling events mediated by Akt	1	1285	16.6667	0.822606	0.746339	1	1	1	HBG2;
LKB1 signaling events	1	1305	16.6667	0.809999	0.752363	1	1	1	HBG2;
Regulation of RhoA activity	1	205	16.6667	5.15612	0.180357	1	1	1	HBG2;

### Sheet: Protein domain
Analysis: Protein domain
Dataset name: set 2
Number of genes in the dataset: 9
Number of genes in the dataset (which are available in Protein domain database) :4
Number of genes in background: 14847
Is analysis quantitative: No
						Corrected p-values
Protein domain	No. of genes in the dataset	No. of genes in the background dataset	Percentage of genes	Fold enrichment	P-value (Hypergeometric test)	Bonferroni method	BH method	Q-value (Storey-Tibshirani method)	genes mapped (from input data set)
signal peptide	3	3668	75	3.0383	0.0491166	1	1	1	HP; APOC2; C8B;
Tryp_SPc	1	115	25	32.5147	0.0306276	1	1	1	HP;
CCP	1	55	25	67.9789	0.0147372	1	1	1	HP;
TSP1	1	64	25	58.4209	0.0171331	1	1	1	C8B;
LDLa	1	47	25	79.5474	0.0126038	1	1	1	C8B;
MACPF	1	12	25	311.367	0.00322938	1	1	1	C8B;
ALBUMIN	1	4	25	932.549	0.00107733	1	1	1	AFM;

### Sheet: Site of expression
Analysis: Site of expression
Dataset name: set 2
Number of genes in the dataset: 9
Number of genes in the dataset (which are available in Site of expression database) :9
Number of genes in background: 18297
Is analysis quantitative: No
						Corrected p-values
Site of expression	No. of genes in the dataset	No. of genes in the background dataset	Percentage of genes	Fold enrichment	P-value (Hypergeometric test)	Bonferroni method	BH method	Q-value (Storey-Tibshirani method)	genes mapped (from input data set)
T cells	3	1726	33.3333	3.54143	0.0456277	1	0.489776	1	HBB; HBG2; HBA2;
Monocyte	5	2842	55.5556	3.57987	0.00655443	1	0.0926359	0.542634	HBB; HBA2; HP; AFM; C8B;
MDA468	2	760	22.2222	5.37071	0.0510961	1	0.541618	1	HBB; HBA2;
Small intestine	2	8360	22.2222	0.488253	0.964801	1	1	1	HBB; AFM;
Breast cancer	3	7467	33.3333	0.818606	0.783203	1	1	1	HBB; AFM; C8B;
Thyroid cancer	3	7281	33.3333	0.839518	0.764368	1	1	1	HBB; AFM; C8B;
Colon	3	8429	33.3333	0.725179	0.865122	1	1	1	HBG2; HBG1; HP;
Parathyroid gland	2	5997	22.2222	0.680639	0.849002	1	1	1	HBB; AFM;
Cervix, uterine	2	6391	22.2222	0.638678	0.878099	1	1	1	HBB; AFM;
Spleen	1	7887	11.1111	0.260054	0.993763	1	1	1	HBB;
HUVEC	5	13061	55.5556	0.778962	0.917302	1	1	1	HBB; HBA2; HBG1; HBE1; AFM;
Jurkat A3	2	4200	22.2222	0.971854	0.647903	1	1	1	HBB; HBA2;
Rectum	1	7113	11.1111	0.288352	0.988104	1	1	1	HP;
Liver	9	11680	100	1.56652	0.0175826	1	0.213	1	HBB; HBG2; HBA2; HBG1; HBE1; HP; APOC2; AFM; C8B;
CD4	6	1901	66.6667	6.42015	7.94163e-05	0.067345	0.00156186	0.00914892	HBB; HBA2; HP; APOC2; AFM; C8B;
Skeletal muscles	5	9060	55.5556	1.12296	0.488096	1	1	1	HBB; HBG2; HP; APOC2; AFM;
H293	9	6792	100	2.6939	0.000133386	0.113112	0.00245895	0.0144038	HBB; HBG2; HBA2; HBG1; HBE1; HP; APOC2; AFM; C8B;
Prostate	1	7923	11.1111	0.258873	0.993954	1	1	1	AFM;
Bone marrow	3	7808	33.3333	0.782855	0.815198	1	1	1	HBB; AFM; C8B;
Lateral ventricle	2	6620	22.2222	0.616585	0.892892	1	1	1	AFM; C8B;
Colorectal cancer	4	7513	44.4444	1.08389	0.543898	1	1	1	HBB; HP; AFM; C8B;
Gall bladder	1	7295	11.1111	0.281158	0.989737	1	1	1	HBB;
Plasma	9	11971	100	1.52844	0.0219434	1	0.262084	1	HBB; HBG2; HBA2; HBG1; HBE1; HP; APOC2; AFM; C8B;
Malignant carcinoid	5	7081	55.5556	1.43681	0.23996	1	1	1	HBB; HBG2; HBG1; AFM; C8B;
Ascites cancer cell	5	3509	55.5556	2.8994	0.0163678	1	0.204116	1	HBB; HBA2; HP; AFM; C8B;
Endometrial cancer	3	7460	33.3333	0.819374	0.782512	1	1	1	HBB; HP; AFM;
Lung cancer	4	7435	44.4444	1.09526	0.533291	1	1	1	HBB; HP; AFM; C8B;
HCT116	2	2651	22.2222	1.53971	0.382767	1	1	1	HBG2; HBG1;
MicroProt	8	440	88.8889	36.9679	9.25718e-13	7.85009e-10	3.91374e-10	2.29255e-09	HBB; HBG2; HBA2; HBG1; HP; APOC2; AFM; C8B;
Epididymis	2	7090	22.2222	0.575711	0.918833	1	1	1	AFM; C8B;
Cerebellum	2	7633	22.2222	0.534756	0.942294	1	1	1	AFM; C8B;
Nasopharynx	1	6904	11.1111	0.297081	0.985946	1	1	1	HBB;
global_SCX_fractionated	1	2476	11.1111	0.82837	0.729883	1	1	1	HBA2;
Hippocampus	1	7355	11.1111	0.278865	0.99023	1	1	1	AFM;
HeLa	6	5789	66.6667	2.10827	0.0328726	1	0.366789	1	HBB; HBG2; HBA2; HBG1; HBE1; HP;
Malignant lymphoma	2	6586	22.2222	0.619768	0.890789	1	1	1	HBB; AFM;
Prostate cancer	4	7214	44.4444	1.12882	0.503003	1	1	1	HBB; HP; AFM; C8B;
Skin	7	7292	77.7778	1.95221	0.024467	1	0.28422	1	HBB; HBG2; HBA2; HBG1; HP; AFM; C8B;
Placenta	9	10894	100	1.67955	0.00939045	1	0.124423	0.728836	HBB; HBG2; HBA2; HBG1; HBE1; HP; APOC2; AFM; C8B;
Lung	6	9992	66.6667	1.22145	0.352375	1	1	1	HBB; HBG2; HBG1; HP; AFM; C8B;
Ovarian cancer	4	7644	44.4444	1.06532	0.561589	1	1	1	HBB; HP; AFM; C8B;
Kidney	6	10256	66.6667	1.19001	0.385987	1	1	1	HBB; HBA2; HBE1; HP; AFM; C8B;
Sy5y	3	2490	33.3333	2.45483	0.112407	1	1	1	HBA2; HP; C8B;
Duodenum	3	7275	33.3333	0.840211	0.763744	1	1	1	HBG2; HBG1; AFM;
Bronchus	1	6923	11.1111	0.296266	0.986155	1	1	1	HP;
Brain	7	7290	77.7778	1.95274	0.0244272	1	0.28422	1	HBB; HBG2; HBA2; HBG1; HBE1; HP; AFM;
Stomach	1	8044	11.1111	0.254979	0.99456	1	1	1	AFM;
Pancreas	8	9936	88.8889	1.6371	0.0351744	1	0.387375	1	HBB; HBG2; HBA2; HBG1; HBE1; HP; AFM; C8B;
H358	2	1489	22.2222	2.74128	0.162737	1	1	1	HBB; HBA2;
Fallopian tubes	1	6677	11.1111	0.307181	0.983214	1	1	1	HBB;
Head & neck cancer	2	7062	22.2222	0.577994	0.917443	1	1	1	HBB; AFM;
Pancreatic cancer	5	8316	55.5556	1.22343	0.389233	1	1	1	HBB; HBA2; HP; AFM; C8B;
BT474	5	558	55.5556	18.2327	2.94983e-06	0.00250145	6.94848e-05	0.000407022	HBB; HBG2; HBA2; HBG1; HBE1;
Seminal vesicle	1	6620	11.1111	0.309826	0.982458	1	1	1	AFM;
K-562	4	2513	44.4444	3.24045	0.0251848	1	0.288605	1	HBG2; HBA2; HBG1; HBE1;
Salivary glands	1	6607	11.1111	0.310436	0.982281	1	1	1	AFM;
Testis	4	10269	44.4444	0.792996	0.851075	1	1	1	HBB; HP; AFM; C8B;
Urothelial cancer	4	7521	44.4444	1.08274	0.544983	1	1	1	HBB; HP; AFM; C8B;
R	5	1948	55.5556	5.22278	0.00118608	1	0.0182872	0.107121	HBB; HBG2; HBA2; HBG1; HBE1;
Soft tissue	3	6969	33.3333	0.877103	0.730602	1	1	1	HBB; AFM; C8B;
Testis cancer	4	7248	44.4444	1.12352	0.507682	1	1	1	HBB; HP; AFM; C8B;
Neutrophil	8	2031	88.8889	8.00895	1.84758e-07	0.000156675	6.267e-06	3.67103e-05	HBB; HBG2; HBA2; HBG1; HP; APOC2; AFM; C8B;
CD8	9	3327	100	5.49954	2.15381e-07	0.000182643	7.02474e-06	4.11488e-05	HBB; HBG2; HBA2; HBG1; HBE1; HP; APOC2; AFM; C8B;
Stomach cancer	3	7399	33.3333	0.82613	0.77643	1	1	1	HBB; HP; AFM;
Skin cancer	2	7029	22.2222	0.580707	0.915781	1	1	1	AFM; C8B;
Adrenal glands	2	7554	22.2222	0.540348	0.939271	1	1	1	AFM; C8B;
TOV112D	2	1276	22.2222	3.19888	0.126223	1	1	1	HBB; HBA2;
Corpus, uterine	4	6997	44.4444	1.16382	0.473031	1	1	1	HBB; HP; AFM; C8B;
Appendix	1	7004	11.1111	0.29284	0.987018	1	1	1	HBB;
Erythrocytes	5	1539	55.5556	6.61076	0.000395038	0.334992	0.00669985	0.0392458	HBB; HBG2; HBA2; HBG1; HBE1;
HTB75	1	1277	11.1111	1.60614	0.478622	1	1	1	HBA2;
Smooth muscle cells	1	5124	11.1111	0.400283	0.948071	1	1	1	C8B;
Gastric juice	3	243	33.3333	25.1535	0.000183199	0.155353	0.00323652	0.0189586	HBB; HBA2; HP;
Urine	9	3267	100	5.60054	1.82805e-07	0.000155019	6.267e-06	3.67103e-05	HBB; HBG2; HBA2; HBG1; HBE1; HP; APOC2; AFM; C8B;
Heart	1	5507	11.1111	0.372444	0.960185	1	1	1	HP;
Red blood cells	4	166	44.4444	49.053	7.94668e-07	0.000673879	2.1738e-05	0.000127335	HBB; HBG2; HBA2; HBG1;
Heart muscle	4	6191	44.4444	1.31534	0.362078	1	1	1	HBB; HP; AFM; C8B;
B Cell	7	2254	77.7778	6.31564	1.22486e-05	0.0103868	0.000266328	0.00156007	HBB; HBG2; HBA2; HBG1; HP; AFM; C8B;
Malignant glioma	2	7169	22.2222	0.569367	0.922654	1	1	1	HP; AFM;
Cervical cancer	4	7426	44.4444	1.09659	0.532064	1	1	1	HBB; HP; AFM; C8B;
Malignant melanoma	5	7459	55.5556	1.36399	0.282741	1	1	1	HBB; HBG2; HBG1; HP; AFM;
ES2	5	3527	55.5556	2.88461	0.016728	1	0.205585	1	HBB; HBG2; HBA2; HBG1; C8B;
Ovary	8	8592	88.8889	1.89319	0.0123801	1	0.161513	0.946094	HBB; HBG2; HBA2; HBG1; HBE1; HP; AFM; C8B;
Liver cancer	4	7697	44.4444	1.05798	0.568698	1	1	1	HBB; HP; AFM; C8B;
OVCAR3	3	3714	33.3333	1.64581	0.269689	1	1	1	HBB; HBA2; C8B;
Serum	9	7685	100	2.38087	0.000405691	0.344026	0.00674561	0.0395138	HBB; HBG2; HBA2; HBG1; HBE1; HP; APOC2; AFM; C8B;
Breast	2	6413	22.2222	0.636487	0.879585	1	1	1	HBB; AFM;
H520	5	843	55.5556	12.0687	2.21401e-05	0.0187748	0.000457922	0.00268237	HBB; HBG2; HBA2; HBG1; HBE1;
Nipple aspirate fluid	7	754	77.7778	18.8798	6.57674e-09	5.57707e-06	3.28063e-07	1.9217e-06	HBB; HBG2; HBA2; HBG1; HBE1; HP; AFM;
CRC	6	4247	66.6667	2.87373	0.00676572	1	0.0940546	0.550944	HBB; HBG2; HBA2; HBG1; HBE1; HP;
Amniotic fluid	7	566	77.7778	25.1507	8.91541e-10	7.56027e-07	5.40019e-08	3.16327e-07	HBB; HBG2; HBA2; HP; APOC2; AFM; C8B;
Vulva/anal skin	2	6377	22.2222	0.64008	0.877146	1	1	1	AFM; C8B;
	2	1183	22.2222	3.45035	0.111112	1	1	1	HP; C8B;
Leukocytes	2	2845	22.2222	1.43472	0.419465	1	1	1	HBB; HP;
Renal cancer	4	7121	44.4444	1.14356	0.490178	1	1	1	HBB; HP; AFM; C8B;
Aorta	2	530	22.2222	7.70136	0.0263433	1	0.297855	1	HBB; HBA2;
hupo46_reference_cam	6	1042	66.6667	11.7127	2.43516e-06	0.00206501	6.25762e-05	0.000366553	HBB; HBA2; HP; APOC2; AFM; C8B;
Vagina	1	5307	11.1111	0.38648	0.954216	1	1	1	AFM;
Platelets	8	2168	88.8889	7.50286	3.09428e-07	0.000262395	9.37124e-06	5.4894e-05	HBB; HBG2; HBA2; HBG1; HBE1; HP; APOC2; AFM;
TOV21G	1	904	11.1111	2.26884	0.366266	1	1	1	HBA2;
Oral mucosa	2	5861	22.2222	0.696432	0.83782	1	1	1	AFM; C8B;
19_proteinag	5	98	55.5556	103.806	4.92554e-10	4.17686e-07	3.48072e-08	2.0389e-07	HBB; HBA2; HP; APOC2; AFM;
031003_BALF2	7	1102	77.7778	12.9178	9.1286e-08	7.74105e-05	3.36568e-06	1.97151e-05	HBB; HBG2; HBA2; HBG1; HP; AFM; C8B;
Tears	1	510	11.1111	4.02159	0.22468	1	1	1	HP;
CaOV3	3	3355	33.3333	1.82191	0.218827	1	1	1	HBB; HBA2; C8B;
Cerebrospinal fluid	6	1059	66.6667	11.5247	2.67737e-06	0.00227041	6.67768e-05	0.000391159	HBB; HBA2; HP; APOC2; AFM; C8B;
Melanoma	4	1826	44.4444	4.45961	0.00825325	1	0.111091	0.65074	HBB; HBA2; HBG1; HP;
hupo1_b1-hep_cam	5	80	55.5556	127.159	1.74936e-10	1.48346e-07	1.48346e-08	8.68966e-08	HBB; HBA2; HP; APOC2; AFM;
Dentin	1	246	11.1111	8.33727	0.11472	1	1	1	HBA2;
15_clinprot_c3	6	749	66.6667	16.2945	3.48649e-07	0.000295655	9.85515e-06	5.77286e-05	HBB; HBA2; HP; APOC2; AFM; C8B;
Cortex	3	683	33.3333	8.94942	0.00367485	1	0.0528182	0.309394	HBB; HBA2; HP;
N06cs122	1	123	11.1111	16.6739	0.0589126	1	0.616765	1	HBA2;
17_wcx	6	1438	66.6667	8.48727	1.59224e-05	0.0135022	0.000337554	0.00197729	HBB; HBA2; HP; APOC2; AFM; C8B;
hupo1_b2-edta_cam	6	316	66.6667	38.6215	2.03555e-09	1.72615e-06	1.07884e-07	6.31954e-07	HBB; HBA2; HP; APOC2; AFM; C8B;
YTS	2	1888	22.2222	2.16196	0.236152	1	1	1	HBB; HBA2;
hupo1_b2-hep_cam	4	848	44.4444	9.60282	0.000478734	0.405966	0.00780704	0.0457314	HBB; HBA2; HP; APOC2;
Saliva	7	912	77.7778	15.609	2.46406e-08	2.08952e-05	1.09573e-06	6.41845e-06	HBB; HBG2; HBA2; HBG1; HBE1; HP; AFM;
N06CS98-2	1	165	11.1111	12.4299	0.0783105	1	0.781263	1	HBA2;
Bladder cancer cells	1	369	11.1111	5.55826	0.167566	1	1	1	HBA2;
Neutrophils	2	393	22.2222	10.386	0.0149918	1	0.191734	1	HBB; HP;
HEK293	1	4439	11.1111	0.462052	0.918038	1	1	1	AFM;
Fetus	2	2992	22.2222	1.36423	0.446806	1	1	1	HBB; HBE1;
051503_BAL20_gly_hui	5	268	55.5556	37.9614	7.8011e-08	6.61533e-05	3.15016e-06	1.84527e-05	HBA2; HP; APOC2; AFM; C8B;
Adducin	1	486	11.1111	4.22019	0.215212	1	1	1	HBA2;
22_mars	6	196	66.6667	62.2661	1.14469e-10	9.70701e-08	1.21338e-08	7.1076e-08	HBB; HBA2; HP; APOC2; AFM; C8B;
041803_BALF3	5	1103	55.5556	9.22388	8.104e-05	0.0687219	0.00156186	0.00914892	HBB; HBA2; HP; AFM; C8B;
MicroProt2	8	561	88.8889	28.9946	6.51577e-12	5.52537e-09	1.10507e-09	6.4732e-09	HBB; HBG2; HBA2; HBG1; HP; APOC2; AFM; C8B;
Endometrium	1	1202	11.1111	1.70635	0.457571	1	1	1	HP;
BOB2H_ISB	3	98	33.3333	62.3665	1.22269e-05	0.0103684	0.000266328	0.00156007	HP; AFM; C8B;
hupo53_reference_cam	6	104	66.6667	117.342	2.41427e-12	2.0473e-09	5.11826e-10	2.99813e-09	HBB; HBA2; HP; APOC2; AFM; C8B;
RMUG	1	499	11.1111	4.11024	0.220353	1	1	1	HBB;
DU145	2	941	22.2222	4.33768	0.0747954	1	0.755077	1	HBB; HBA2;
Lacrimal glands	1	453	11.1111	4.52761	0.202025	1	1	1	HP;
hupo1_b1-edta_cam	3	42	33.3333	145.502	9.35696e-07	0.000793471	2.4796e-05	0.000145247	HBB; HBA2; HP;
Cervico-vaginal fluid	4	565	44.4444	14.4126	0.00010017	0.0849439	0.00188764	0.0110573	HBB; HBA2; HP; AFM;
050603_BALF11	2	1019	22.2222	4.00565	0.0859765	1	0.838024	1	HBB; HBA2;
Nervous system	1	212	11.1111	9.67432	0.0995956	1	0.959739	1	AFM;
N06CS97	2	270	22.2222	15.1172	0.00729382	1	0.0997607	0.584369	HBB; HBA2;
NIBSC_glyco_qstar	3	60	33.3333	101.859	2.77682e-06	0.00235474	6.72783e-05	0.000394097	HP; AFM; C8B;
Pineal gland	1	31	11.1111	66.1416	0.0151488	1	0.191734	1	AFM;
Intestine	1	508	11.1111	4.03742	0.223895	1	1	1	HP;
Blood	1	227	11.1111	9.03507	0.106296	1	1	1	AFM;
BOBFreezeThaw	5	64	55.5556	158.944	5.5645e-11	4.7187e-08	6.741e-09	3.94868e-08	HBB; HBA2; HP; APOC2; AFM;
032403_BALF4_glypep	2	43	22.2222	94.9034	0.000192194	0.162981	0.00332614	0.0194836	HBB; HP;
Cytoskeleton	2	86	22.2222	47.4572	0.000769438	0.652484	0.012311	0.0721143	HBB; HBA2;
Pancreatic fluid	6	136	66.6667	89.7344	1.24471e-11	1.05552e-08	1.7592e-09	1.03049e-08	HBB; HBG2; HBA2; HBG1; HBE1; HP;
20_cys	4	96	44.4444	84.8171	8.78713e-08	7.45148e-05	3.36568e-06	1.97151e-05	HBB; HP; AFM; C8B;
hupo1_b1-cit_cam	4	71	44.4444	114.678	2.58426e-08	2.19146e-05	1.09573e-06	6.41845e-06	HP; APOC2; AFM; C8B;
01_glyco	3	667	33.3333	9.16409	0.00343597	1	0.0511177	0.299432	HP; AFM; C8B;
Bronchoalveolar fluid	2	186	22.2222	21.944	0.0035306	1	0.0516198	0.302374	HBB; HBG1;
21_unfract	6	95	66.6667	128.458	1.38458e-12	1.17412e-09	3.91374e-10	2.29255e-09	HBB; HBA2; HP; APOC2; AFM; C8B;
Kidney cancer	5	352	55.5556	28.9027	3.02947e-07	0.000256899	9.37124e-06	5.4894e-05	HBB; HBA2; HBE1; HP; C8B;
hupo1_b2-cit_cam	4	65	44.4444	125.262	1.8031e-08	1.52903e-05	8.49459e-07	4.97588e-06	HBB; HBA2; HP; APOC2;
BJ635	1	175	11.1111	11.7196	0.0828764	1	0.817199	1	HBA2;
Adipose tissue	1	155	11.1111	13.2317	0.0737245	1	0.753234	1	HP;
hupo55_b1-cit_cam	5	78	55.5556	130.42	1.53679e-10	1.3032e-07	1.448e-08	8.48193e-08	HBB; HBA2; HP; APOC2; AFM;
BOB2L	3	96	33.3333	63.6657	1.14917e-05	0.00974497	0.000263378	0.00154279	HBB; HP; AFM;
Peripheral blood cells	1	140	11.1111	14.6493	0.0668075	1	0.690887	1	HBE1;
18_size	5	104	55.5556	97.8178	6.66268e-10	5.64995e-07	4.34612e-08	2.54583e-07	HBB; HBA2; HP; APOC2; AFM;
16_clinprot_c8	6	92	66.6667	132.646	1.13647e-12	9.63728e-10	3.91374e-10	2.29255e-09	HBB; HBA2; HP; APOC2; AFM; C8B;
b1-SE_nonglyco_qstar	5	90	55.5556	113.032	3.19229e-10	2.70706e-07	2.46096e-08	1.44156e-07	HBB; HBA2; HP; AFM; C8B;
AdducinII	5	116	55.5556	87.6996	1.15947e-09	9.83232e-07	6.55488e-08	3.83966e-07	HBB; HBA2; HP; AFM; C8B;
BOB_Sensitivity	3	129	33.3333	47.3804	2.78823e-05	0.0236442	0.000562958	0.00329764	HBB; HP; AFM;
BOB2L_ISB	2	87	22.2222	46.9118	0.000787342	0.667666	0.0123642	0.0724257	HP; AFM;
Insular cortex membrane micro domains	1	75	11.1111	27.3437	0.0363	1	0.394646	1	HBA2;
Yolk sac	1	5	11.1111	409.392	0.00245727	1	0.0372101	0.217966	HBE1;
051503_BAL20_gly_lec	3	30	33.3333	203.683	3.31896e-07	0.000281448	9.7051e-06	5.68497e-05	HBB; HBA2; C8B;
HUPO28_b1-CIT	2	37	22.2222	110.289	0.000141969	0.120389	0.00256148	0.0150044	HP; APOC2;

### Sheet: Transcription factor
Analysis: Transcription factor
Dataset name: set 2
Number of genes in the dataset: 9
Number of genes in the dataset (which are available in Transcription factor database) :4
Number of genes in background: 15253
Is analysis quantitative: No
						Corrected p-values
Transcription factor	No. of genes in the dataset	No. of genes in the background dataset	Percentage of genes	Fold enrichment	P-value (Hypergeometric test)	Bonferroni method	BH method	Q-value (Storey-Tibshirani method)	genes mapped (from input data set)
NR1H3	1	1020	25	3.76641	0.241855	1	1	1	C8B;
RXRA	1	1113	25	3.4517	0.261479	1	1	1	C8B;
HNF1A	2	831	50	9.20028	0.0165258	1	1	1	AFM; C8B;
POU2F1	1	2209	25	1.73914	0.465198	1	1	1	C8B;
RORA	1	1168	25	3.28917	0.272903	1	1	1	AFM;
RFX1	1	2158	25	1.78024	0.456784	1	1	1	C8B;
PPARG	1	2016	25	1.90564	0.432833	1	1	1	C8B;
HNF4A	1	3015	25	1.27422	0.585639	1	1	1	C8B;
NR6A1	1	769	25	4.99575	0.186938	1	1	1	HBG2;
FOXC1	1	301	25	12.763	0.0766366	1	1	1	C8B;
POU5F1	1	373	25	10.2994	0.0942958	1	1	1	C8B;
REST	1	765	25	5.02187	0.186039	1	1	1	HBA2;
TGIF1	1	1034	25	3.71542	0.244834	1	1	1	C8B;
GLI1	1	148	25	25.9562	0.0382545	1	1	1	C8B;
ZFP161	1	1137	25	3.37885	0.26648	1	1	1	HBA2;
TFAP4	1	1280	25	3.00137	0.295758	1	1	1	C8B;

### Sheet: Clinical phenotype
Analysis: Clinical phenotype
Dataset name: set 2
Number of genes in the dataset: 9
Number of genes in the dataset (which are available in Clinical phenotype database) :5
Number of genes in background: 1820
Is analysis quantitative: No
						Corrected p-values
Clinical phenotype	No. of genes in the dataset	No. of genes in the background dataset	Percentage of genes	Fold enrichment	P-value (Hypergeometric test)	Bonferroni method	BH method	Q-value (Storey-Tibshirani method)	genes mapped (from input data set)
Abdomen	1	621	20	0.590825	0.876263	1	1	1	APOC2;
APOLIPOPROTEIN C-II DEFICIENCY	1	1	20	363.275	0.00274725	1	1	1	APOC2;
Autosomal dominant	4	747	80	1.95009	0.094999	1	1	1	HBB; HBG2; HBA2; HBG1;
Autosomal recessive	1	924	20	0.397083	0.971245	1	1	1	APOC2;
Cloudy' or 'pink' blood (lipemia)	1	1	20	363.275	0.00274725	1	1	1	APOC2;
Decreased plasma apolipoprotein C-II	1	1	20	363.275	0.00274725	1	1	1	APOC2;
Eruptive xanthomas	1	2	20	182.541	0.00548846	1	1	1	APOC2;
Eyes	1	826	20	0.444193	0.951629	1	1	1	APOC2;
Fasting chylomicronemia	1	1	20	363.275	0.00274725	1	1	1	APOC2;
Head and Neck	1	954	20	0.384596	0.975756	1	1	1	APOC2;
Heat-labile hemoglobin	2	3	40	242.586	1.81038e-05	0.400166	0.133389	0.922601	HBB; HBA2;
HEINZ BODY ANEMIAS	2	3	40	242.586	1.81038e-05	0.400166	0.133389	0.922601	HBB; HBA2;
Hematology	3	229	60	4.77472	0.0162004	1	1	1	HBB; HBG2; HBG1;
Heme	2	78	40	9.36013	0.0166715	1	1	1	HBB; HBA2;
Hepatomegaly	1	130	20	2.82215	0.309931	1	1	1	APOC2;
Hypertriglyceridemia	1	7	20	52.3407	0.0191043	1	1	1	APOC2;
Lab	2	266	40	2.74495	0.157539	1	1	1	HBB; HBA2;
Laboratory Abnormalities	1	712	20	0.515313	0.916669	1	1	1	APOC2;
Lipemia retinalis (in severe cases)	1	1	20	363.275	0.00274725	1	1	1	APOC2;
Liver	1	256	20	1.43318	0.531796	1	1	1	APOC2;
Miscellaneous	1	1228	20	0.298783	0.9964	1	1	1	APOC2;
Nonspherocytic hemolytic anemia	2	4	40	182.091	3.61677e-05	0.799451	0.199863	1	HBB; HBA2;
Pancreas	1	51	20	7.19287	0.132612	1	1	1	APOC2;
Pancreatitis	1	22	20	16.6701	0.0590593	1	1	1	APOC2;
Persistence of fetal hemoglobin (5-30% HbF)	3	3	60	363.275	9.96904e-09	0.000220356	0.000220356	0.00152412	HBB; HBG2; HBG1;
Skin	1	539	20	0.680708	0.827661	1	1	1	APOC2;
Skin, Nails, Hair	1	554	20	0.662277	0.837533	1	1	1	APOC2;
Spleen	1	109	20	3.36582	0.265924	1	1	1	APOC2;
Splenomegaly	1	84	20	4.36743	0.210638	1	1	1	APOC2;
Transfusion of plasma, which has apoC-II, causes decrease in plasma triglycerides	1	1	20	363.275	0.00274725	1	1	1	APOC2;

### Sheet: COSMIC
Analysis: COSMIC
Dataset name: set 2
Number of genes in the dataset: 9
Number of genes in the dataset (which are available in COSMIC database) :9
Number of genes in background: 18585
Is analysis quantitative: No
						Corrected p-values
COSMIC	No. of genes in the dataset	No. of genes in the background dataset	Percentage of genes	Fold enrichment	P-value (Hypergeometric test)	Bonferroni method	BH method	Q-value (Storey-Tibshirani method)	genes mapped (from input data set)
skin	4	11549	44.4444	0.716205	0.922687	1	1	1	HBG2; HBE1; AFM; C8B;
prostate	3	9587	33.3333	0.647622	0.924837	1	1	1	HBB; HBG2; C8B;
biliary tract	1	1799	11.1111	1.15805	0.600081	1	1	1	HP;
lung	6	15353	66.6667	0.807456	0.94494	1	1	1	HBB; HBG1; HP; APOC2; AFM; C8B;
kidney	5	13456	55.5556	0.767997	0.928005	1	1	1	HBB; HBE1; APOC2; AFM; C8B;
endometrium	6	12807	66.6667	0.967976	0.704401	1	1	1	HBB; HBG2; HBE1; HP; AFM; C8B;
large intestine	9	17427	100	1.06645	0.560383	1	1	1	HBB; HBG2; HBA2; HBG1; HBE1; HP; APOC2; AFM; C8B;
central nervous system	6	12014	66.6667	1.03187	0.599955	1	1	1	HBB; HBG2; HBE1; HP; AFM; C8B;
ovary	3	12007	33.3333	0.517094	0.988042	1	1	1	HBE1; AFM; C8B;
bone	2	1330	22.2222	3.1173	0.131782	1	1	1	HP; C8B;
240 NB cases mutantgeneList	2	3941	22.2222	1.05203	0.599404	1	1	1	HBG1; AFM;
haematopoietic and lymphoid tissue	4	8977	44.4444	0.921405	0.711614	1	1	1	HBE1; APOC2; AFM; C8B;
breast	4	14924	44.4444	0.554239	0.997182	1	1	1	HBA2; HBE1; AFM; C8B;
upper aerodigestive tract	1	6364	11.1111	0.327362	0.977035	1	1	1	C8B;
thyroid	1	8760	11.1111	0.237824	0.996781	1	1	1	HBB;
liver	5	14176	55.5556	0.72899	0.960386	1	1	1	HBB; HBG2; HP; APOC2; AFM;
pancreas	5	12286	55.5556	0.841133	0.846468	1	1	1	HBB; HBG2; HBE1; AFM; C8B;
oesophagus	2	5660	22.2222	0.732516	0.812029	1	1	1	HP; C8B;
urinary tract	3	13085	33.3333	0.474494	0.99607	1	1	1	HP; AFM; C8B;
